# Upper Limb Motor Improvement after TBI: Systematic Review of Interventions

**DOI:** 10.1101/2020.11.12.20214478

**Authors:** Sandeep K. Subramanian, Melinda A. Fountain, Ashley F. Hood, Monica Verduzco-Gutierrez

**Author notes:** Corresponding Author: Sandeep K Subramanian, Ph.D, B.P.Th, Assistant Professor, Department of Physical Therapy, School of Health Professions, UT Health San Antonio, San Antonio, Texas, USA 78229.

## Abstract

**Background:** Traumatic Brain Injury (TBI) is a leading cause of adult morbidity and mortality. Individuals with TBI have impairments in both cognitive and motor domains. Motor improvements post-TBI are attributable to adaptive neuroplasticity and motor learning. Majority of the studies focus on remediation of balance and mobility issues. There is limited understanding on the use of interventions for upper limb (UL) motor improvements in this population.

**Objective:** We examined the evidence regarding the effectiveness of different interventions to augment UL motor improvement after a TBI.

**Methods:** We systematically examined the evidence published in English from 1990-2020. The modified Downs and Black checklist helped assess study quality (total score:28). Studies were classified as excellent:24-28, good:19-23, fair:14-18 and poor:≤13 in quality. Effect sizes helped quantify intervention effectiveness.

**Results:** Twenty-three studies were retrieved. Study quality was excellent(n=1), good(n=5) or fair(n=17). Interventions used included strategies to decrease muscle tone (n=6), constraint induced movement therapy (n=4), virtual reality gaming (n=5), noninvasive stimulation (n=3), arm motor ability training (n=1), stem-cell transplant (n=1); task-oriented training (n=2) and feedback provision (n=1). Motor impairment outcomes included Fugl-Meyer Assessment, Modified Ashworth Scale, and kinematic outcomes (error and movement straightness). Activity limitation outcomes included Wolf Motor Function Test and Motor Activity Log. Effect sizes for majority of the interventions ranged from medium(0.5-0.79) to large(≥0.8). Only ten studies included retention testing.

**Conclusion:** There is preliminary evidence that using some interventions may enhance UL motor improvement after a TBI. Answers to emergent questions can help select the most appropriate interventions in this population.
