## Supplementary material for "Upper Limb Motor Improvement after TBI: Systematic Review of Interventions": Downs and Black scoring

### Sheet: Downs & Black
Study Authors	Yablon et al 1996	Pavesi et al 1998	Meythaler et al 2001	Moseley et al 2006	Thibaut et al. 2015	Matsumoto-Miyazaki et al. 2016		Page and Levine 2003	Shaw et al 2005	Morris et al. 2006	Cho et al 2005		Ustinova et al 2011	Ustinova et al 2014	Mumford et al 2012	Syed and Kamal 2018	Buccellato et al 2020		Alon et al. 1998	Kang et al 2012	Middleton et al. 2014		Platz et al 2001		Wang et al 2013		Siestama et al 1993	Croce et al 1996	Sterr and Freigvogel, 2003
Criterion #	Botox for spasticity	Botox for spasticity	Tizanidine for spasticity	Serial casting for spasticity	Soft splints for spasticity	Acupunture for Spasticity		mCIMT	mCIMT	mCIMT	mCIMT for hand function		VR	VR	VR	VR	VR		NMES	tDCS preforntal cortex	tDCS and robotics		Arm Motor Ability Training		Umblical Cord Stem Cells		Game playing vs Conventional rehab	Feedback	Forced use Therapy
Hypothesis/aim/objective is clearly described	1	1	1	1	1	1		1	1	1	1		1	1	1	1	1		1	1	1		1		1		1	1	1
Main outcomes in introduction or Methods	1	1	1	1	1	1		1	1	1	1		1	1	1	1	1		1	1	1		1		1		1	1	1
Patient characteristics clearly described	1	1	1	1	1	1		1	1	1	1		1	1	1	1	1		1	1	1		1		1		1	1	1
Interventions of interest clearly described	1	1	1	1	1	1		1	1	1	1		1	1	1	1	1		1	1	1		1		1		1	1	1
Principle confounders clearly described	1	0	1	1	1	1		0	1	1	0		1	1	0	1	2		1	1	1		1		1		0	0	0
Main findings clearly described	1	1	1	1	1	1		1	1	1	1		1	1	1	1	1		1	1	1		1		1		1	1	1
Estimates of random variability provided for main outcomes	1	0	1	1	1	1		0	1	1	0		1	1	1	0	1		1	1	1		1		1		1	1	1
All adverse events of intervention reported	0	1	1	1	0	1		0	1	0	1		1	1	1	0	0		1	0	0		1		0		0	0	0
Characteristics of patients lost to follow-up described	1	1	1	1	1	1		1	1	1	1		1	1	1	1	1		1	1	1		1		1		1	1	1
Probability values reported for main outcomes (if not a specific value e.g. 0.032, then the score is zero)	1	1	1	1	1	1		0	0	1	0		1	0	1	0	1		1	1	0		1		0		1	1	0
EXTERNAL VALIDITY
Subjects asked to participate were representative of source population	0	0	0	0	0	0		0	0	0	0		0	0	0	0	0		0	0	0		0		0		0	0	0
Subjects prepared to participate were representative of source population	0	0	0	0	0	0		0	0	0	0		0	0	0	0	0		0	0	0		0		0		0	0	0
Location and delivery of study treatment was representative of source population	0	0	0	0	0	0		0	0	0	0		0	0	0	0	1		0	0	0		0		0		0	0	0
INTERNAL VALIDITY - BIAS & CONFOUNDING
Study participants blinded to treatment	0	0	1	1	0	1		0	0	0	0		0	0	0	1	1		0	1	0		1		0		1	1	0
Blinded outcome assessment	0	0	1	1	1	0		0	0	0	0		0	0	0	0	0		0	0	0		1		1		0	0	0
Any data dredging clearly described	1	1	1	1	1	1		1	1	1	1		1	1	1	1	0		1	1	1		1		1		1	1	1
Analyses adjust for differing lengths of follow-up	1	1	1	1	1	1		1	1	1	1		1	1	1	1	1		1	1	1		1		1		1	1	1
Appropriate statistical tests performed	1	0	1	1	1	1		1	1	1	1		1	1	1	1	1		1	1	1		1		1		1	1	1
Compliance with interventions was reliable	1	1	1	1	1	1		1	1	1	1		1	1	1	1	1		1	1	1		1		1		1	1	1
Outcome measures were reliable and valid	1	1	1	1	1	1		1	1	1	1		1	1	1	1	1		1	1	1		1		1		1	1	1
All participants recruited from the same source population	1	1	1	1	1	1		1	1	1	1		1	1	1	1	1		1	1	1		1		1		1	1	1
All participants recruited over the same time period	0	0	1	1	0	0		1	1	0	0		0	0	1	0	0		0	0	0		1		0		0	1	0
Participants randomized to treatment(s)	0	0	1	1	1	1		0	0	0	0		0	0	0	0	1		0	1	0		1		1		1	1	0
Allocation of treatment concealed from investigators and participants	0	0	0	0	1	0		0	0	0	0		0	0	0	0	0		0	0	0		1		0		0	0	0
Adequate adjustment for confounding	1	0	1	1	1	1		1	1	1	0		1	1	0	1	1		0	0	1		1		1		0	0	0
Losses to follow-up taken into account	1	1	1	1	1	1		1	1	1	1		1	1	1	1	0		1	1	1		1		1		1	1	1
POWER
Sufficient power to detect treatment effect as significance level of 0.05 "Sample sizes have been calculated to detect a significant difference"	0	0	0	1	0	0		0	0	0	0		0	1	0	0	0		0	0	0		1		0		0	0	0
TOTAL	17	14	22	23	20	20		15	18	17	14		18	18	17	16	19		17	18	16		24		18		17	18	14
Quality Assessment	Fair	Fair	Good	Good	Good	Good		Fair	Fair	Fair	Fair		Fair	Fair	Fair	Fair	Good		Fair	Fair	Fair		Excellent		Fair		Fair	Fair	Fair
mCIMT: Modified Constraint Induced Movement Therapy; NMES: Neuromuscular electrical stimulation; tDCS: Transcranial Direct Current Stimulation
